# The relationship between cognitive function and sleep duration: a Mendelian randomisation study

**DOI:** 10.1101/2020.09.08.20190611

**Authors:** Antoine Salzmann, Nish Chaturvedi, Victoria Garfield

## Abstract

**Importance:** Sleep duration is associated with cognitive function, with Mendelian randomisation evidence supporting a relationship in this direction. However, whether cognitive function may also precede problematic sleep duration remains unclear.

**Objective:** To assess whether reaction time and visual memory are causally associated with sleep duration.

*Design:* Summary-level Mendelian randomisation design between visual memory (30 SNPs), reaction time (44 SNPs), and self-reported and objective sleep duration Setting: Population-based study.

*Participants:* Individuals from the UK Biobank, who were included in genome-wide association studies for our exposures and outcomes, aged 40-69y at baseline (mean 56y), 54% female and self-reported sleep was 7.2 hours.

**Exposures:** Visual memory, reactiontime

**Main outcomes:** self-reported and objective sleep duration

**Results:** Mendelian randomisation results showed that worse performance on the visual memory task was associated with longer (ß=0.09, 95% CI=0.02;0.17), while slower reaction time was associated with shorter (ß=-0.15, 95% CI=-0.29;-0.01), objective sleep duration. Sensitivity analyses revealed no issues with horizontal pleiotropy (MR-Egger intercept p-value <0.05). No association was observed between either cognitive measure and self-reported sleep duration.

**Conclusions and relevance:** These results suggest a potential causative relationship between reaction time and objective sleep duration, where worse visual memory is associated with longer, and worse reaction time with shorter objective sleep duration. This study furthers our understanding of the relationship between brain health and sleep duration and sheds light on the causal nature of these associations.

**Key points:** *Question:* Is genetically predicted sleep duration (accelerometer-derived and self-reported) associated with cognitive function outcomes?

*Findings:* In this summary-level Mendelian randomisation study, worse visual memory was associated with longer, whereas worse reaction time was associated with shorter, objective sleep duration. No associations were observed between cognitive measures and self-reported sleep duration.

*Meaning:* These findings suggest a causal association between cognition and objective sleep duration measures, expanding our understanding of the relationship between cognition and sleep.
