## Supplementary material for "The relationship between cognitive function and sleep duration: a Mendelian randomisation study": Sup table 1-4

### Sheet: Supplementary Table 1
Supplementary Table 3: Reaction time summary statistics from Davies et al. (2018) reaction time GWAS
SNP	CHR	BP	Effect Allele	Other Allele	EAF	P value	Beta	Beta SE
rs141885450	12	90559122	C	T	0.0031914	1.67842e-08	0.0094375	0.0016726
rs80054135	7	109777798	A	T	0.054328	2.33884e-08	0.009888	0.0017704
rs75543711	17	1256074	G	A	0.082058	4.59621e-08	0.009456	0.0017298
rs77917390	5	111134058	T	A	0.094145	1.67958e-08	0.0095862	0.001699
rs61786416	1	97283538	G	A	0.097472	1.65806e-08	0.0098016	0.0017365
rs58984824	12	116771071	A	C	0.15372	2.18223e-08	0.0096194	0.0017187
rs73464507	11	45123931	G	C	0.16139	1.04713e-09	0.010586	0.0017348
rs7936413	11	46393958	C	T	0.17585	2.1096e-09	0.010629	0.0017746
rs10775404	17	44167366	A	C	0.18233	2.7227e-21	0.01638	0.001729
rs568039055	17	44632463	G	C	0.19123	1.90985e-16	0.014099	0.0017135
rs77998199	2	174928752	G	A	0.19307	1.96607e-10	0.010943	0.0017195
rs66534382	19	4056366	G	A	0.19456	1.63606e-10	0.011182	0.0017494
rs35066740	2	76459530	T	G	0.19648	3.68129e-09	0.010193	0.0017281
rs56335290	5	112036634	A	C	0.2184	1.96789e-12	0.012204	0.0017343
rs16959783	15	47896550	T	C	0.22828	1.80177e-08	0.0097198	0.0017264
rs62074125	17	44852612	C	A	0.25412	5.28445e-12	0.012092	0.001753
rs10125715	9	86528858	T	A	0.27038	1.46589e-08	0.009979	0.0017613
rs648997	12	111976776	C	T	0.28069	2.07491e-12	0.012891	0.0018338
rs936414	12	75548466	G	A	0.28649	4.94538e-08	0.0096594	0.0017713
rs4627212	13	58822051	G	A	0.29126	1.88322e-09	0.01047	0.0017428
rs16822665	2	162901327	C	T	0.30494	4.93742e-09	0.01021	0.0017455
rs13219424	6	128332084	C	T	0.30889	1.33414e-08	0.0098881	0.0017403
rs4673905	2	201163783	G	A	0.31852	3.98107e-12	0.012099	0.0017438
rs1503043	17	50294365	G	C	0.33565	2.00078e-08	0.0097248	0.0017328
rs7075591	10	63670814	A	G	0.34349	1.33291e-08	0.0098564	0.0017347
rs7783359	7	123689194	A	T	0.34948	2.69153e-08	0.009673	0.0017396
rs323299	18	34668147	G	T	0.35311	1.34215e-08	0.0099819	0.0017571
rs2869529	2	56472159	T	C	0.37772	1.89322e-09	0.010448	0.0017393
rs1054442	12	49389320	C	A	0.38227	2.43781e-12	0.012305	0.0017561
rs1032501	3	23240671	C	G	0.40276	1.1125e-08	0.010036	0.0017568
rs925229	2	24234440	G	A	0.4464	4.6623e-08	0.0095239	0.0017431
rs1351848	11	45073858	T	C	0.45292	9.47982e-10	0.010752	0.0017574
rs10911301	1	183282575	A	G	0.46218	1.82936e-09	0.01049	0.0017447
rs264979	2	104269262	T	A	0.49968	5.92925e-13	0.012573	0.0017456
rs6870103	5	139692515	T	G	0.54301	1.87715e-09	0.010484	0.001745
rs1734197	16	56215936	T	C	0.55076	2.20039e-08	0.0097447	0.0017415
rs11205668	1	50416830	T	C	0.55105	2.67855e-08	0.0097948	0.0017612
rs4852778	2	71544954	G	A	0.56437	3.75146e-08	0.0096549	0.0017547
rs7598246	2	172866359	C	T	0.57495	3.61243e-08	0.0096707	0.0017555
rs4946935	6	109000742	A	G	0.69982	7.6913e-12	0.012285	0.0017949
rs2604268	9	76909386	T	C	0.74359	9.2045e-12	0.011798	0.0017303
rs1385253	4	152749595	T	C	0.77763	1.66725e-08	0.0098623	0.0017475
rs2040879	7	44946241	C	T	0.81591	3.31436e-10	0.01121	0.0017841
rs10804171	2	155777638	C	T	0.93026	4.25109e-08	0.0096283	0.0017569

### Sheet: Supplementary Table 2
Supplementary Table 4: Visual memory summary statistics from Neale Lab (http://www.nealelab.is/uk-biobank/)
SNP	CHR	BP	Effect Allele	Other Allele	EAF	P value	Beta	Beta SE
rs1007876	22	26941223	A	G	0.727254	1.29167e-08	0.0266997	0.00469462
rs10105797	8	118954881	T	C	0.337398	2.93682e-09	-0.0262355	0.00442029
rs11191193	10	103802408	A	G	0.647009	1.22427e-09	0.0266125	0.00437907
rs11202929	10	82204696	A	G	0.504749	5.62549e-09	0.0243092	0.00417134
rs11215690	11	115685475	A	G	0.442208	1.02745e-09	-0.0256627	0.00420338
rs1319892	12	99436519	T	C	0.358218	6.10109e-09	0.0254531	0.00437781
rs13337187	16	10210305	T	C	0.869507	1.03104e-09	-0.0377949	0.00619113
rs180204	8	133881244	C	T	0.731332	2.17591e-08	0.0263036	0.00469914
rs1927551	13	37070420	A	G	0.848892	3.86129e-09	-0.0343064	0.00582434
rs1934827	13	76524608	T	A	0.589947	8.66509e-10	-0.0259991	0.00423963
rs2195450	5	152871009	G	A	0.752038	1.41182e-09	0.0295683	0.00488386
rs224768	10	34281908	G	A	0.7116	3.61777e-08	0.0254263	0.00461568
rs2273709	6	43184132	A	C	0.789507	6.73488e-09	-0.029624	0.00510975
rs2453762	5	92377407	G	A	0.289006	1.36501e-08	-0.0261278	0.00460171
rs28374800	16	13910174	C	G	0.781978	2.47697e-08	-0.028279	0.00507245
rs2862954	10	101912064	T	C	0.50047	3.65292e-08	-0.0229836	0.00417355
rs2953617	7	133674100	T	A	0.580718	5.49286e-09	-0.0247458	0.00424337
rs35256954	7	2193891	G	A	0.836526	3.42815e-08	0.0311308	0.00564152
rs35408576	5	93273497	A	C	0.760292	1.82416e-09	-0.0294026	0.00488993
rs4360998	18	38098506	C	T	0.552183	1.06024e-08	-0.0240227	0.00419909
rs4420638	19	45422946	A	G	0.810087	3.77304e-09	0.0312798	0.00530706
rs4889606	16	31011183	A	G	0.623598	1.10241e-10	0.0278998	0.00432394
rs55732507	16	30141985	T	C	0.602846	1.22355e-13	0.0317105	0.00427683
rs6995556	8	64684819	C	T	0.673851	4.30173e-12	-0.0308129	0.00444814
rs7316448	12	99691448	T	C	0.742817	4.08199e-11	-0.0320843	0.00486031
rs749694	10	103519784	A	G	0.474763	7.80939e-10	0.0256875	0.00417756
rs7582485	2	58881672	C	G	0.395106	4.9951e-14	0.0323469	0.0042944
rs79494112	6	33538494	T	C	0.97271	4.95445e-08	0.0701797	0.0128698
rs9295740	6	27689502	G	A	0.801625	1.35729e-08	-0.0296222	0.00521626
rs9319606	17	78599067	T	G	0.620636	7.85813e-09	0.0248018	0.00429721

### Sheet: Supplementary Table 3
Supplementary Table 1. MR IVW, Egger and WME results after leave-one-out analyses for reaction time SNPs associated with confounders
rs16822665a			rs10775404b		rs648997b,c,d		rs264979c,e		rs11205668e		rs4946935e		rs66534382e
	β (95%CI)		β (95%CI)		β (95%CI)		β (95%CI)		β (95%CI)		β (95%CI)		β (95%CI)
Objective sleep duration
IVW	-0.15 (-0.29;-0.01)		-0.13 (-0.27;0.02)		-0.16 (-0.3;-0.01)		-0.15 (-0.29;-0.01)		-0.15 (-0.3;-0.01)		-0.14 (-0.28;0.01)		-0.15 (-0.29;-0.01)
MR-Egger*	-1.15 (-2.26;-0.04)		-0.98 (-2.36;0.41)		-1.31 (-2.45;-0.17)		-1.25 (-2.4;-0.1)		-1.12 (-2.25;0)		-1.09 (-2.23;0.04)		-1.16 (-2.28;-0.04)
WME	-0.18 (-0.37;0.01)		-0.13 (-0.33;0.07)		-0.2 (-0.39;-0.01)		-0.2 (-0.4;-0.01)		-0.2 (-0.39;0)		-0.15 (-0.34;0.05)		-0.19 (-0.39;0)
Self-reported sleep duration
IVW	0.1 (-0.05;0.25)		0.09 (-0.06;0.25)		0.09 (-0.06;0.25)		0.08 (-0.07;0.23)		0.1 (-0.05;0.25)		0.12 (-0.03;0.26)		0.11 (-0.04;0.26)
MR-Egger*	-0.48 (-1.7;0.74)		-0.85 (-2.34;0.64)		-0.52 (-1.77;0.74)		-0.67 (-1.9;0.56)		-0.49 (-1.71;0.73)		-0.32 (-1.53;0.9)		-0.43 (-1.63;0.76)
WME	0.06 (-0.07;0.19)		0.02 (-0.11;0.15)		0.03 (-0.1;0.16)		0.02 (-0.1;0.15)		0.06 (-0.07;0.19)		0.07 (-0.06;0.2)		0.06 (-0.07;0.18)
a= associated with education in GWAS	b= associated with SBP in GWAS	c=associated with smoking in GWAS	d=associated with CAD in GWAS	e=associated with BMI in GWAS

### Sheet: Supplementary Table 4
Supplementary Table 2. MR IVW, Egger and WME results after leave-one-out analyses for visual memory SNPs associated with confounders
rs352569541a			rs10105797a		rs4360998a		rs28374800a		rs2862954a,b		rs749694a		rs6995556a,b,c,f		rs2953617a		rs4420638b,d,e		rs35408576c		rs2195454c		rs2453762c		rs79494112c		rs1927551e		rs224768e		rs55732507f		rs11202929f
	β (95%CI)		β (95%CI)		β (95%CI)		β (95%CI)		β (95%CI)		β (95%CI)		β (95%CI)		β (95%CI)		β (95%CI)		β (95%CI)		β (95%CI)		β (95%CI)		β (95%CI)		β (95%CI)		β (95%CI)		β (95%CI)		β (95%CI)
Objective sleep duration
IVW	0.09 (0.02;0.17)		0.11 (0.03;0.18)		0.09 (0.02;0.17)		0.1 (0.03;0.18)		0.1 (0.02;0.17)		0.09 (0.01;0.17)		0.1 (0.02;0.17)		0.09 (0.01;0.16)		0.08 (0.01;0.15)		0.08 (0.01;0.15)		0.09 (0.02;0.17)		0.1 (0.02;0.17)		0.1 (0.02;0.17)		0.1 (0.03;0.18)		0.09 (0.01;0.16)		0.09 (0.01;0.17)		0.09 (0.01;0.16)
MR-Egger*	0.01 (-0.49;0.51)		-0.02 (-0.51;0.46)		0.03 (-0.49;0.54)		0.01 (-0.49;0.51)		-0.01 (-0.53;0.51)		0.02 (-0.48;0.53)		0.02 (-0.49;0.53)		0.03 (-0.47;0.54)		-0.06 (-0.53;0.41)		-0.02 (-0.5;0.46)		0.01 (-0.49;0.51)		0 (-0.5;0.51)		-0.03 (-0.7;0.64)		0.06 (-0.46;0.57)		0.03 (-0.47;0.53)		-0.01 (-0.53;0.5)		0.04 (-0.46;0.55)
WME	0.08 (-0.01;0.17)		0.1 (0.01;0.19)		0.08 (-0.01;0.17)		0.1 (0.01;0.18)		0.1 (0.01;0.18)		0.08 (-0.01;0.17)		0.11 (0.02;0.2)		0.08 (-0.01;0.17)		0.08 (-0.01;0.16)		0.08 (-0.01;0.16)		0.08 (-0.01;0.17)		0.1 (0.01;0.19)		0.09 (0.01;0.18)		0.1 (0.01;0.19)		0.08 (-0.01;0.17)		0.07 (-0.02;0.16)		0.08 (-0.01;0.16)
Self-reported sleep duration
IVW	-0.04 (-0.12;0.03)		-0.05 (-0.12;0.03)		-0.05 (-0.12;0.03)		-0.05 (-0.12;0.03)		-0.03 (-0.1;0.04)		-0.05 (-0.13;0.02)		-0.05 (-0.12;0.03)		-0.05 (-0.12;0.03)		-0.05 (-0.13;0.02)		-0.05 (-0.13;0.02)		-0.04 (-0.12;0.03)		-0.04 (-0.12;0.03)		-0.05 (-0.12;0.02)		-0.05 (-0.13;0.02)		-0.04 (-0.11;0.04)		-0.05 (-0.13;0.02)		-0.04 (-0.11;0.03)
MR-Egger*	0.17 (-0.32;0.65)		0.18 (-0.32;0.67)		0.2 (-0.29;0.7)		0.17 (-0.33;0.66)		0.08 (-0.41;0.57)		0.2 (-0.28;0.68)		0.16 (-0.34;0.66)		0.19 (-0.3;0.69)		0.12 (-0.36;0.6)		0.15 (-0.33;0.63)		0.17 (-0.32;0.65)		0.16 (-0.33;0.66)		0.07 (-0.59;0.73)		0.1 (-0.39;0.6)		0.14 (-0.35;0.63)		0.12 (-0.37;0.62)		0.15 (-0.35;0.65)
WME	-0.02 (-0.08;0.04)		-0.04 (-0.1;0.03)		-0.04 (-0.1;0.03)		-0.03 (-0.1;0.03)		0 (-0.07;0.06)		-0.04 (-0.1;0.03)		-0.04 (-0.11;0.02)		-0.04 (-0.1;0.03)		-0.04 (-0.1;0.03)		-0.04 (-0.1;0.03)		-0.02 (-0.08;0.04)		0 (-0.07;0.06)		-0.03 (-0.1;0.03)		-0.04 (-0.1;0.03)		0 (-0.07;0.06)		-0.05 (-0.11;0.01)		0 (-0.07;0.06)
a= associated with education in GWAS	b= associated with diabetes in GWAS	c=associated with smoking in GWAS	d=associated with CAD in GWAS	e=associated with BMI in GWAS	f=associated with alcohol consumption in GWAS
